# Targeting MAdCAM-1 can prevent colitic cancer progression by suppressing immune cell infiltration and inflammatory signals

**DOI:** 10.1101/2022.12.18.22283633

**Authors:** Naoya Ozawa, Takehiko Yokobori, Katsuya Osone, Erkhem-Ochir Bilguun, Haruka Okami, Yuki Shimoda, Takuya Shiraishi, Takuhisa Okada, Akihiko Sano, Makoto Sakai, Makoto Sohda, Tatsuya Miyazaki, Munenori Ide, Hiroomi Ogawa, Takashi Yao, Tetunari Oyama, Ken Shirabe, Hiroshi Saeki

## Abstract

Chronic inflammation by infiltrating immune cells promotes colitis-associated dysplasia/colitic cancer in ulcerative colitis (UC) via activating inflammatory cytokine signalling (IL-6/p-STAT3 and TNFα/NF-κB). Mucosal addressin cell adhesion molecule-1 (MAdCAM-1) is a cell adhesion molecule expressed on high endothelial venules that promote immune cell migration from the bloodstream to the gut. MAdCAM-1 targeting strategy is attracting attention as a novel therapeutic option for UC. However, the significance of MAdCAM-1-positive vessels in dysplasia/colitic cancers remains unclear. We conducted immunohistochemistry against MAdCAM-1, and immune cell markers in surgically resected samples from 11 UC patients with dysplasia/colitic cancer and 17 patients with sporadic colorectal cancer (SCRC). Moreover, we used a colitic cancer model, azoxymethane (AOM)/dextran sodium sulphate (DSS) mouse, to evaluate whether anti-MAdCAM-1 blocking antibody can suppress colitic cancer progression. MAdCAM-1-positive vessel number and infiltrating CD8-, CD68-, and CD163-positive immune cell numbers were significantly higher in dysplasia/colitic cancer than in normal mucosa, SCRC, and UC mucosa. In the AOM/DSS mouse model, MAdCAM-1 antibody reduced the tumour number, tumour diameter, number of CD8-, CD68-, and CD163-positive immune cells, and IL-6/p-STAT3 and TNFα/NF-κB expression levels. Targeting MAdCAM-1 could be promising for inflammatory carcinogenesis, and tumour progression by regulating inflammation/immune cell infiltration in patients with UC.

**Lay summary:** MAdCAM-1 targeting strategy can control ulcerative colitis severity, carcinogenesis, and tumour progression by regulating inflammation/immune cell infiltration in patients with ulcerative colitis.
