## Supplementary Table1 for "Targeting MAdCAM-1 can prevent colitic cancer progression by suppressing immune cell infiltration and inflammatory signals"

### Sheet: 　Suppletable1  
Supplemental Table 1. Clinical characteristics of the patient in the present study.
Factors	SCRC (n=17)	Dysplasia/colitic cancer (n=11)
Age (range)	65 (30-82)	54 (36–76)
Gender
Female	5	3
Male	12	8
Location		Dysplasia (8 lesions)	Cancer (13 lesions a )
Right	7	3	3
Left	10	5	10
Differentiation
Well/Moderate	15	0	11
Poor	1	0	2
T factor
m, sm, mp	6	8	7
ss,se, si	11	0	6
N factor
Absent	12	0	10
Present	5	0	3
M factorb
Absent	16	10
Present	1	1
TNM Stageb
0, I, II	11	8c
III, IV	6	3
aDiscrepancy in the number of cases is due to the presence of multiple cancers in the same case, alongside dysplasia.
bThe total number of M factor and, TNM stage in dysplasia/colitic cancer resulted in 11 of the number of patients, and not the number of lesions.
cOne case with no colitic cancer and only dysplasia was included in Stage 0.
SCRC: sporadic colorectal cancer.
