## Supplementary Table2 for "Targeting MAdCAM-1 can prevent colitic cancer progression by suppressing immune cell infiltration and inflammatory signals"

### Sheet: Sheet1
Supplemental Table 2. The sequence of primers.
Gene	Forward	Reverse
Perforin	TCAGCAGCACGCTTGACAAT	GGCCACACTCGATGCTCAC
TNFA	CCCTCACACTCAGATCATCTTCT	GCTACGACGTGGGCTACAG
IL-6	CCAAGAGGTGAGTGCTTCCC	CTGTTGTTCAGACTCTCTCCCT
TGFβ	CTCCCGTGGCTTCTAGTGC	GCCTTAGTTTGGACAGGATCTG
IL-10	GCTCTTACTGACTGGCATGAG	CGCAGCTCTAGGAGCATGTG
GAPDH	AGGTCGGTGTGAACGGATTTG	TGTAGACCATGTAGTTGAGGTCA
