## Supplementary Table3 for "Targeting MAdCAM-1 can prevent colitic cancer progression by suppressing immune cell infiltration and inflammatory signals"

### Sheet:  table2
Supplemental Table 3. Association between the number of MAdCAM-1-positive vessels and clinicopathological factors in dysplasia/colitic cancer tissues.
Factors	Dysplasia/colitic cancer (n=21)		P-value
	MAdCAM-1
	Low	High
	10	11
Sex
Female	2	2	1.000
Male	8	9
Age
<65	8	10	0.586
>65	2	1
Location
Right	4	2	0.361
Left	6	9
Differentiation
Dysplasia/Well/Moderate	9	11	0.476
Poor	1	0
T factor
m, sm, mp	4	8	0.198
ss,se, si	6	3
N factor
Absent	8	10	0.586
Present	2	1
M factor
Absent	10	10	1.000
Present	0	1
Age, sex, M factor, and TNM data for dysplasia/colitic cancer are shown for a total of 11 patients, and not for the total 21 lesions analysed in the study. MAdCAM-1: mucosal addressin cell adhesion molecule-1.
